# Trends in SARS-CoV-2 infection prevalence during England’s roadmap out of lockdown, January to July 2021

**DOI:** 10.1101/2022.06.02.22275900

**Authors:** Oliver Eales, Haowei Wang, David Haw, Kylie E. C. Ainslie, Caroline E. Walters, Christina Atchison, Graham Cooke, Wendy Barclay, Helen Ward, Ara Darzi, Deborah Ashby, Christl A. Donnelly, Paul Elliott, Steven Riley

**Affiliations:** School of Public Health, Imperial College London, UK; MRC Centre for Global infectious Disease Analysis and Abdul Latif Jameel Institute for Disease and Emergency Analytics, Imperial College London, UK; Department of Statistics, University of Oxford, UK; Department of Infectious Disease, Imperial College London, UK; Imperial College Healthcare NHS Trust, UK; National Institute for Health Research Imperial Biomedical Research Centre, UK; Institute of Global Health Innovation at Imperial College London, UK; MRC Centre for Environment and Health, School of Public Health, Imperial College London, UK; Health Data Research (HDR) UK London at Imperial College; UK Dementia Research Institute at Imperial College; Centre for Infectious Disease Control, National Institute for Public Health and the Environment, Bilthoven, The Netherlands

**Keywords:** SARS-CoV-2, COVID-19, Bayesian P-splines, Segmented models, Reproduction Number, Cross-sectional studies, REACT-1

## Abstract

**Background:** Following rapidly rising COVID-19 case numbers, England entered a national lockdown on 6 January 2021, with staged relaxations of restrictions from 8 March 2021 onwards.

**Aim:** We characterise how the lockdown and subsequent easing of restrictions affected trends in SARS-CoV-2 infection prevalence.

**Methods:** On average, risk of infection is proportional to infection prevalence. The REal-time Assessment of Community Transmission-1 (REACT-1) study is a repeat cross-sectional study of over 98,000 people every round (rounds approximately monthly) that estimates infection prevalence in England. We used Bayesian P-splines to estimate prevalence and the time-varying reproduction number (*R*_*t*_) nationally, regionally and by age group from round 8 (beginning 6 January 2021) to round 13 (ending 12 July 2021) of REACT-1. As a comparator, a separate segmented-exponential model was used to quantify the impact on *R*_*t*_ of each relaxation of restrictions.

**Results:** Following an initial plateau of 1.54% until mid-January, infection prevalence decreased until 13 May when it reached a minimum of 0.09%, before increasing until the end of the study to 0.76%. Following the first easing of restrictions, which included schools reopening, the reproduction number *R*_*t*_ increased by 82% (55%, 108%), but then decreased by 61% (82%, 53%) at the second easing of restrictions, which was timed to match the Easter school holidays. Following further relaxations of restrictions, the observed *R*_*t*_ increased steadily, though the increase due to these restrictions being relaxed was masked by the effects of vaccination and the rapid rise of Delta. There was a high degree of synchrony in the temporal patterns of prevalence between regions and age groups.

**Conclusion:** High-resolution prevalence data fitted to P-splines allowed us to show that the lockdown was highly effective at reducing risk of infection with school holidays/closures playing a significant part.
