## Supplementary Tables for "Trends in SARS-CoV-2 infection prevalence during England’s roadmap out of lockdown, January to July 2021"

### Sheet: SupTable1
							With date avaialble (%)
		Round		Tested swabs	Positive swabs		Tested swabs	Positive swabs		Start date	End date
		1		120620	159		110,994 (92.0)	151 (95.0)		2020-05-01	2020-06-01
		2		159199	123		157,428 (98.9)	123 (100)		2020-06-19	2020-07-07
		3		162821	54		162,618 (99.9)	54 (100)		2020-07-24	2020-08-11
		4		154325	137		154,045 (99.8)	137 (100)		2020-08-20	2020-09-08
		5		174949	824		173,917 (99.4)	816 (99.0)		2020-09-18	2020-10-05
		6		160175	1732		159,538 (99.6)	1,727 (99.7)		2020-10-16	2020-11-02
		7		168181	1299		167,929 (99.9)	1,298 (99.9)		2020-11-13	2020-12-03
		8		167642	2282		165,638 (98.8)	2,253 (98.7)		06/01/2021*	2021-01-22
		9		165456	689		165,336 (99.9)	689 (100)		2021-02-04	2021-02-22
		10		140844	227		140,655 (99.9)	227 (100)		2021-03-11	2021-03-30
		11		127408	115		127,274 (99.8)	115 (100)		2021-04-15	2021-05-03
		12**		108911	135		108,734 (99.8)	134 (99.3)		2021-05-20	2021-06-07
		13		98233	527		98,039 (99.8)	527 (100)		2021-06-24	2021-07-12
		* A small number of samples were obtainted before the official start date from 30/12/2020
		** Sampling strategy changed from round 12 onwards

### Sheet: SupTable2
		Data		Subset		Time lag parameter (days)
		All data				7.70653	(	7.02642	,	9.63664	)
		All data (Model including vaccination and variant effects)				8.25466	(	7.06161	,	9.64054	)
		Region		North West		10.1613	(	5.971	,	13.8203	)
				North East		10.4578	(	1.78859	,	13.6288	)
				South East		4.12462	(	0.64443	,	10.4449	)
				South West		6.41688	(	1.00429	,	12.5078	)
				London		8.69909	(	6.20549	,	10.9972	)
				East of England		9.24995	(	0.317034	,	13.1644	)
				East Midlands		8.48658	(	0.242256	,	13.3212	)
				West Midlands		4.27707	(	0.191341	,	13.6258	)
				Yorkshire and The Humber		8.37412	(	2.46524	,	10.9737	)
		Age (years)		2022-12-05		4.3715	(	1.00362	,	11.3678	)
				18-34		8.62557	(	7.03675	,	10.1295	)
				35-54		8.62726	(	0.348512	,	13.2534	)
				55+		7.37311	(	2.77724	,	11.5608	)

### Sheet: SupTable3
	Data		Subset		Period		Reproduction number							Restriction		Multiplicative change in R
	All data				Pre-lockdown		1.08025	(	0.995659	,	1.18559	)
					Lockdown - step 1a		0.763024	(	0.748249	,	0.777734	)		Lockdown		0.706707	(	0.633631	,	0.775025	)
					Step 1a-1b		1.38762	(	1.19599	,	1.56628	)		Step 1a		1.82033	(	1.5512	,	2.07721	)
					Step 1b-2		0.392397	(	0.284922	,	0.568677	)		Step 1b		0.282144	(	0.183411	,	0.472761	)
					Step 2-3		1.06512	(	1.02843	,	1.11454	)		Step 2		2.71126	(	1.84228	,	3.84942	)
					After step 3		1.27918	(	1.24191	,	1.30368	)		Step 3		1.20125	(	1.12769	,	1.2567	)
	All data				Pre-lockdown		1.03541	(	0.975867	,	1.15895	)
	Model including vaccination and variant effects				Lockdown - step 1a		0.778932	(	0.764126	,	0.797512	)		Lockdown		0.752296	(	0.666285	,	0.810253	)
					Step 1a-1b		1.44576	(	1.19457	,	1.65281	)		Step 1a		1.8558	(	1.51903	,	2.12905	)
					Step 1b-2		0.47103	(	0.334804	,	0.723497	)		Step 1b		0.325931	(	0.207181	,	0.595985	)
					Step 2-3		1.33216	(	1.04276	,	1.54467	)		Step 2		2.85061	(	1.61255	,	4.04218	)
					After step 3		1.97674	(	1.07662	,	2.66599	)		Step 3		1.48547	(	1.01785	,	1.75165	)
	Region		North West		Pre-lockdown		1.11243	(	0.918191	,	1.43435	)
					Lockdown - step 1a		0.824129	(	0.784064	,	0.864703	)		Lockdown		0.738369	(	0.562774	,	0.92824	)
					Step 1a-1b		1.18135	(	0.718491	,	1.72738	)		Step 1a		1.43547	(	0.850339	,	2.15031	)
					Step 1b-2		0.358436	(	0.04865	,	0.964044	)		Step 1b		0.302219	(	0.029187	,	1.29679	)
					Step 2-3		1.22927	(	1.04897	,	1.45508	)		Step 2		3.39993	(	1.15154	,	28.6693	)
					After step 3		1.20837	(	1.13098	,	1.29777	)		Step 3		0.980809	(	0.802951	,	1.21034	)
			North East		Pre-lockdown		1.1952	(	0.576685	,	1.66038	)
					Lockdown - step 1a		0.844241	(	0.77872	,	0.921532	)		Lockdown		0.70377	(	0.481441	,	1.57639	)
					Step 1a-1b		1.52058	(	0.745796	,	2.47098	)		Step 1a		1.802	(	0.827923	,	3.06564	)
					Step 1b-2		0.100425	(	0	,	0.828376	)		Step 1b		0.065685	(	0	,	1.04872	)
					Step 2-3		1.12129	(	0.788885	,	1.53713	)		Step 2		11.1635	(	1.05239	,	10000	)
					After step 3		1.35535	(	1.18922	,	1.57247	)		Step 3		1.20571	(	0.814239	,	1.90486	)
			South East		Pre-lockdown		1.14139	(	0.756798	,	1.9912	)
					Lockdown - step 1a		0.714798	(	0.6694	,	0.755276	)		Lockdown		0.624546	(	0.361208	,	0.9673	)
					Step 1a-1b		0.918419	(	0.527321	,	1.71139	)		Step 1a		1.28446	(	0.717041	,	2.49475	)
					Step 1b-2		1.24389	(	0.462625	,	2.30121	)		Step 1b		1.35059	(	0.272131	,	4.25715	)
					Step 2-3		0.987813	(	0.877543	,	1.14705	)		Step 2		0.799691	(	0.403827	,	2.24085	)
					After step 3		1.1969	(	1.11238	,	1.28405	)		Step 3		1.20965	(	0.987366	,	1.42781	)
			South West		Pre-lockdown		0.397995	(	0.05363	,	0.695957	)
					Lockdown - step 1a		0.823563	(	0.752063	,	0.895606	)		Lockdown		2.11863	(	1.14468	,	14.8409	)
					Step 1a-1b		1.15874	(	0.660478	,	1.99783	)		Step 1a		1.411	(	0.766175	,	2.4596	)
					Step 1b-2		0.652027	(	0.071964	,	1.5524	)		Step 1b		0.567699	(	0.037624	,	2.15834	)
					Step 2-3		0.911154	(	0.587358	,	1.19695	)		Step 2		1.3934	(	0.408565	,	15.2422	)
					After step 3		1.4098	(	1.24167	,	1.61898	)		Step 3		1.54701	(	1.07899	,	2.66907	)
			London		Pre-lockdown		1.02541	(	0.87808	,	1.20582	)
					Lockdown - step 1a		0.694093	(	0.661905	,	0.728185	)		Lockdown		0.676107	(	0.562122	,	0.814578	)
					Step 1a-1b		1.50488	(	0.98574	,	2.1016	)		Step 1a		2.16843	(	1.37736	,	3.11674	)
					Step 1b-2		0.448114	(	0.139664	,	0.998284	)		Step 1b		0.298048	(	0.067685	,	0.995577	)
					Step 2-3		1.00964	(	0.883931	,	1.14722	)		Step 2		2.25084	(	0.953764	,	7.68441	)
					After step 3		1.35735	(	1.2746	,	1.45351	)		Step 3		1.34441	(	1.13011	,	1.61999	)
			East of England		Pre-lockdown		1.04657	(	0.086058	,	1.32651	)
					Lockdown - step 1a		0.728718	(	0.680524	,	0.798439	)		Lockdown		0.693789	(	0.528659	,	9.14629	)
					Step 1a-1b		1.28901	(	0.637073	,	2.14713	)		Step 1a		1.77344	(	0.82176	,	3.05488	)
					Step 1b-2		0.4628	(	0.036919	,	1.37682	)		Step 1b		0.360262	(	0.017813	,	2.06095	)
					Step 2-3		1.12871	(	0.921535	,	1.3708	)		Step 2		2.44169	(	0.726391	,	34.6721	)
					After step 3		1.21002	(	1.09854	,	1.32982	)		Step 3		1.07052	(	0.829394	,	1.40213	)
			East Midlands		Pre-lockdown		1.13703	(	0.305422	,	1.62901	)
					Lockdown - step 1a		0.82876	(	0.765521	,	0.905464	)		Lockdown		0.723056	(	0.499043	,	2.90827	)
					Step 1a-1b		0.698887	(	0.241387	,	1.4481	)		Step 1a		0.834267	(	0.286986	,	1.83611	)
					Step 1b-2		0.879594	(	0.18076	,	2.45228	)		Step 1b		1.25685	(	0.129176	,	9.83504	)
					Step 2-3		1.15243	(	0.929724	,	1.4029	)		Step 2		1.29131	(	0.445926	,	7.12516	)
					After step 3		1.25631	(	1.14883	,	1.38687	)		Step 3		1.08815	(	0.847308	,	1.45756	)
			West Midlands		Pre-lockdown		0.906764	(	0.271029	,	1.59027	)
					Lockdown - step 1a		0.759422	(	0.713596	,	0.824024	)		Lockdown		0.835094	(	0.462697	,	2.83969	)
					Step 1a-1b		1.10412	(	0.460733	,	1.59509	)		Step 1a		1.45203	(	0.576854	,	2.18055	)
					Step 1b-2		0.87589	(	0.379621	,	2.52073	)		Step 1b		0.788162	(	0.246931	,	5.44658	)
					Step 2-3		0.88657	(	0.701501	,	1.06792	)		Step 2		0.994188	(	0.346776	,	2.57795	)
					After step 3		1.3236	(	1.20685	,	1.4707	)		Step 3		1.49579	(	1.15804	,	2.0385	)
			Yorkshire and The Humber		Pre-lockdown		1.27788	(	0.926834	,	2.14311	)
					Lockdown - step 1a		0.876149	(	0.819627	,	0.931629	)		Lockdown		0.681067	(	0.408436	,	0.985061	)
					Step 1a-1b		1.44388	(	0.940418	,	2.1765	)		Step 1a		1.65099	(	1.02733	,	2.6113	)
					Step 1b-2		0.203883	(	0.003044	,	0.575879	)		Step 1b		0.142391	(	0.001429	,	0.579139	)
					Step 2-3		1.11747	(	0.943422	,	1.32576	)		Step 2		5.43446	(	1.75334	,	412.581	)
					After step 3		1.299	(	1.20363	,	1.40961	)		Step 3		1.16116	(	0.934383	,	1.46474	)
	Age (years)		5-17		Pre-lockdown		0.493158	(	0.249726	,	0.807082	)
					Lockdown - step 1a		0.830571	(	0.796932	,	0.875569	)		Lockdown		1.67736	(	1.00211	,	3.31564	)
					Step 1a-1b		1.07103	(	0.808854	,	1.86763	)		Step 1a		1.30944	(	0.941885	,	2.27581	)
					Step 1b-2		0.510563	(	0.061317	,	0.846293	)		Step 1b		0.475452	(	0.033416	,	1.05096	)
					Step 2-3		1.12819	(	1.00874	,	1.32487	)		Step 2		2.21179	(	1.21398	,	20.9285	)
					After step 3		1.27646	(	1.21965	,	1.3294	)		Step 3		1.13588	(	0.940941	,	1.29214	)
			18-34		Pre-lockdown		1.07481	(	0.929618	,	1.25253	)
					Lockdown - step 1a		0.72345	(	0.697744	,	0.75082	)		Lockdown		0.673719	(	0.568273	,	0.794554	)
					Step 1a-1b		1.73415	(	1.31498	,	2.25437	)		Step 1a		2.40003	(	1.77867	,	3.19415	)
					Step 1b-2		0.312341	(	0.091992	,	0.63076	)		Step 1b		0.180797	(	0.043174	,	0.473484	)
					Step 2-3		1.06432	(	0.948009	,	1.18602	)		Step 2		3.42261	(	1.60115	,	12.6107	)
					After step 3		1.29567	(	1.2419	,	1.37309	)		Step 3		1.21946	(	1.07327	,	1.4322	)
			35-54		Pre-lockdown		0.965478	(	0.301934	,	1.1494	)
					Lockdown - step 1a		0.797533	(	0.768242	,	0.833954	)		Lockdown		0.824471	(	0.681072	,	2.73493	)
					Step 1a-1b		0.846761	(	0.530719	,	1.22704	)		Step 1a		1.05748	(	0.659442	,	1.57472	)
					Step 1b-2		0.862484	(	0.444767	,	1.64046	)		Step 1b		1.01778	(	0.369656	,	3.04528	)
					Step 2-3		1.03826	(	0.91006	,	1.15566	)		Step 2		1.19767	(	0.616221	,	2.45238	)
					After step 3		1.26394	(	1.19329	,	1.34417	)		Step 3		1.21743	(	1.05129	,	1.44417	)
			55+		Pre-lockdown		1.06098	(	0.882982	,	1.32434	)
					Lockdown - step 1a		0.771202	(	0.742898	,	0.806704	)		Lockdown		0.724376	(	0.578004	,	0.89779	)
					Step 1a-1b		1.08855	(	0.681718	,	1.6132	)		Step 1a		1.41437	(	0.862804	,	2.12496	)
					Step 1b-2		0.662526	(	0.225499	,	1.28117	)		Step 1b		0.616214	(	0.139548	,	1.84894	)
					Step 2-3		1.00548	(	0.872432	,	1.12351	)		Step 2		1.50669	(	0.728727	,	4.74551	)
					After step 3		1.23829	(	1.16158	,	1.34777	)		Step 3		1.22415	(	1.05341	,	1.52845	)
